# Quantifying the ongoing epidemic of disability after covid-19 in the UK population aged under 35 years; secondary analysis of the Covid Infection Survey

**DOI:** 10.1101/2021.08.04.21261360

**Authors:** Nicola Spiers

## Abstract

Web-based survey and anecdotal evidence suggest that many people infected with covid-19 go on to develop long covid (symptoms persisting for more than 12 weeks) despite mild initial disease. There is particular concern that this epidemic is unfolding in the younger population where vaccination rates are low. The Covid Infection Survey (CIS) has recently published estimates of the proportion of people with long covid whose daily activities are affected a little or a lot.

This paper focuses on the population aged under 35 years and uses the term ‘disabling long covid’ to describe those with symptoms lasting more than 12 weeks and daily activities limited a lot. By applying the CIS estimates to confirmed infections, with age breakdown from mid-2020 population estimates, this paper reports a first estimate of the cases of disabling long covid seeded from confirmed covid-19 infections to July 31st 2021.

Results suggest there will approximately 39,000 cases of disabling long covid in those aged under 35 seeded by Covid-19 infections confirmed to July 31st. There is a need for rapid action to prevent Covid-19 infection in the younger population and support those struggling with Long Covid-related disability.
