## Supplementary material for "Quantifying the ongoing epidemic of disability after covid-19 in the UK population aged under 35 years; secondary analysis of the Covid Infection Survey": Excel spreadsheet with calculation detail

### Sheet: ONS est with LC
Estimated				UK	infected to Mar31	ltd a little jun	ltd a lot jun	ltd a little	ltd a lot		infections to Jul31	ltd a little sep	ltd a lot sep
thousands	not ltd	ltd a little	ltd a lot	Age group	Uk confirmed cases			rate %	rate %
2 to 11 years	4	8	1	<18	720.32	23.5	6.75	3.3	0.9		280.96	9.3	2.5
12 to 16 years	8	8	4	18-24	480.23	22.5	5.25	4.7	1.1		187.29	8.8	2.1
17 to 24 years	34	30	7	25 to 29	427.05	30	8	7	1.9		166.55	11.7	3.2
25 to 34 years	63	60	16	30 to 34	382.7	30	8	7.8	2.1		149.3	11.6	3.1
35 to 49 years	91	129	49	Total	2010.3	106	28	5.3	1.4		784.1	41.4	10.9
50 to 69 years	104	175	78
≥70 years	24	46	23
	328	456	178	962							infected			to 6 Mar		to 31 Jul
				243	total u 35						Age PHE	mm	thousand	to 6 june		to 31 Oct
											<5	11	84.7	88.6		34.6
											5 to 9	19	146.3	153.1		59.7
											10 to 19	66	508.2	531.8		207.4
											20 to 29	106	816.2	854.1	u35	333.1
											30 to 39	95	731.5	765.4	2010.3	298.6	784.1
											40 to 49	80	616	644.6		251.4
											50 to 59	74	569.8	596.2		232.6
											60 to 69	38	292.6	306.2		119.4
											70 to 79	15	115.5	120.9		47.1
											80+	21	161.7	169.2		66
											total	525	4042.5	4230.1		1649.9

### Sheet: For JPH final
Table	Estimated infections seeding Long Covid by age and disability
Infected				to Mar 6		Mar 7-Jul
Long covid	CIS estimated %		000s	to Jun 6		Jun 7-Oct
Age	a little	a lot	a little	a lot	a little	a lot
<18	3.3	0.9	23.5	6.75	9.3	2.5
18-24	4.7	1.1	22.5	5.25	8.8	2.1
25 to 29	7	1.9	30	8	11.7	3.2
30 to 34	7.8	2.1	30	8	11.6	3.1
Total	5.3	1.3	106	28	41.4	10.9
Long Covid symptoms persisting for 12 weeks with daily activities limited a little
Disabling Long Covid persistent symptoms with daily activities limited a lot
CIS rate is estimated with Long Covid, as a fraction of confirmed Covid-19 infections
